# Characterization of highly pathogenic avian influenza virus in retail dairy products in the US

**DOI:** 10.1101/2024.05.21.24307706

**Authors:** Erica Spackman, Deana R. Jones, Amber M. McCoig, Tristan J. Colonius, Iryna Goraichuk, David L. Suarez

## Abstract

In March 2024 Clade 2.3.4.4b H5N1 highly pathogenic avian influenza virus (HPAIV) was detected in dairy cattle in the US and it was discovered that the virus could be detected in raw milk. Although affected cow’s milk is diverted from human consumption and current pasteurization requirements are expected to reduce or eliminate HPAIV from the milk supply, a study was conducted to characterize whether the virus could be detected by quantitative real-time RT-PCR (qrRT-PCR) in pasteurized retail dairy products and if detected, to determine whether the virus was viable. From April 18 to 22, 2024 a total of 297 samples of Grade A pasteurized retail milk products (23 product types) were collected from 17 US states and represented products from 132 processors in 38 states. Viral RNA was detected in 60 samples (20.2%) with titer equivalents of up to 5.4log_10_ 50% egg infectious doses (EID_50_) per ml, with a mean and median of 3.0log_10_/ml and 2.9log_10_ /ml respectively. Samples that were positive for type A influenza by qrRT-PCR were confirmed to be clade 2.3.4.4 H5 HPAIV by qrRT-PCR. No infectious virus was detected in any of the qrRT-PCR positive samples in embryonating chicken eggs. Further studies are needed to monitor the milk supply but these results provide evidence that infectious virus did not enter the US pasteurized milk supply before control measures for HPAIV were implemented in dairy cattle.

**Importance:** Highly pathogenic avian influenza virus (HPAIV) infections in US dairy cattle were first confirmed in March 2024. Because the virus could be detected in raw milk a study was conducted to determine whether it had entered the retail food supply. Pasteurized dairy products were collected from 17 states in April 2024. Viral RNA was detected in 1 in 5 samples but infectious virus was not detected. This provides a snap-shot of HPAIV in milk products early in the event and reinforces that with numerous safety measures, infectious virus in milk is unlikely to enter the food supply.
