## Supplementary Table for "Characterization of highly pathogenic avian influenza virus in retail dairy products in the US"

Suplemntary table for "Characterization of highly pathogenic avian influenza virus in retail dairy products in the US"
Virus quantification only conducted with samples with qrRT-PCR based titers of 3.9 or higher. All other samples tested for virus qualitatively.
Date received at testing lab	Product	Ultra-pasteurized	Titer Equivalent Type A Real-time RT-PCR	Virus quantification	Virus detection passage 1	Virus detection Passage 2	Clade 2.3.4.4 rRT-PCR
20-Apr-24	Whole milk	No	Not detected	Not done	Not done	Not done	Not done
20-Apr-24	2% reduced fat milk	No	Not detected	Not done	Not done	Not done	Not done
20-Apr-24	Heavy whipping cream	Yes	Not detected	Not done	Not done	Not done	Not done
20-Apr-24	1% Lowfat Milk	No	Not detected	Not done	Not done	Not done	Not done
20-Apr-24	Whole milk	Yes	Not detected	Not done	Not done	Not done	Not done
20-Apr-24	Whole milk	No	Not detected	Not done	Not done	Not done	Not done
20-Apr-24	Fat free milk	Yes	Not detected	Not done	Not done	Not done	Not done
20-Apr-24	Half & half	Yes	Not detected	Not done	Not done	Not done	Not done
20-Apr-24	Half & half	Yes	Not detected	Not done	Not done	Not done	Not done
20-Apr-24	1% Lowfat Milk	No	Not detected	Not done	Not done	Not done	Not done
20-Apr-24	Fat free milk	No	Not detected	Not done	Not done	Not done	Not done
20-Apr-24	2% Reduced fat milk	Yes	Not detected	Not done	Not done	Not done	Not done
20-Apr-24	Half & half	Yes	Not detected	Not done	Not done	Not done	Not done
20-Apr-24	Heavy whipping cream	Yes	Not detected	Not done	Not done	Not done	Not done
20-Apr-24	Half & half	Yes	Not detected	Not done	Not done	Not done	Not done
20-Apr-24	Half & half	Yes	Not detected	Not done	Not done	Not done	Not done
20-Apr-24	2% Reduced fat milk	No	Not detected	Not done	Not done	Not done	Not done
20-Apr-24	Whole milk	No	Not detected	Not done	Not done	Not done	Not done
20-Apr-24	2% Reduced fat milk	Yes	Not detected	Not done	Not done	Not done	Not done
20-Apr-24	Whole milk	No	Not detected	Not done	Not done	Not done	Not done
20-Apr-24	Whole milk	No	Not detected	Not done	Not done	Not done	Not done
20-Apr-24	2% Reduced fat milk	No	Not detected	Not done	Not done	Not done	Not done
20-Apr-24	1% Lowfat Milk	No	Not detected	Not done	Not done	Not done	Not done
20-Apr-24	0.5% lowfat milk	No	Not detected	Not done	Not done	Not done	Not done
20-Apr-24	Fat free milk	No	Not detected	Not done	Not done	Not done	Not done
20-Apr-24	Half & half	Yes	Not detected	Not done	Not done	Not done	Not done
20-Apr-24	Whole milk	No	2.9	Not done	Not detected	Not detected	Not done
20-Apr-24	2% Reduced fat milk	No	1.9	Not done	Not detected	Not detected	Not done
20-Apr-24	1% Lowfat Milk	No	2.4	Not done	Not detected	Not detected	Not done
20-Apr-24	Fat free milk	No	2.7	Not done	Not detected	Not detected	Not done
20-Apr-24	Whole milk	No	3.2	Not done	Not detected	Not detected	Not done
20-Apr-24	2% Reduced fat milk	No	2.1	Not done	Not detected	Not detected	Not done
20-Apr-24	Whole milk	Yes	Not detected	Not done	Not done	Not done	Not done
20-Apr-24	Half & half	No	Not detected	Not done	Not done	Not done	Not done
20-Apr-24	Heavy Whipping Cream	No	Not detected	Not done	Not done	Not done	Not done
20-Apr-24	Whole milk	No	Not detected	Not done	Not done	Not done	Not done
20-Apr-24	2% Reduced fat milk	No	Not detected	Not done	Not done	Not done	Not done
20-Apr-24	Fat free milk	No	Not detected	Not done	Not done	Not done	Not done
20-Apr-24	Whole milk	No	Not detected	Not done	Not done	Not done	Not done
20-Apr-24	1% Lowfat Milk	No	Not detected	Not done	Not done	Not done	Not done
20-Apr-24	Whole milk	No	Not detected	Not done	Not done	Not done	Not done
20-Apr-24	Whole milk	No	Not detected	Not done	Not done	Not done	Not done
20-Apr-24	Half & half	Yes	Not detected	Not done	Not done	Not done	Not done
20-Apr-24	Heavy whipping cream	Yes	Not detected	Not done	Not done	Not done	Not done
20-Apr-24	Heavy whipping cream	Yes	Not detected	Not done	Not done	Not done	Not done
20-Apr-24	2% Reduced fat milk	No	Not detected	Not done	Not done	Not done	Not done
20-Apr-24	1% Lowfat Milk	No	Not detected	Not done	Not done	Not done	Not done
20-Apr-24	2% Reduced fat milk	No	Not detected	Not done	Not done	Not done	Not done
20-Apr-24	2% Reduced fat milk	No	Not detected	Not done	Not done	Not done	Not done
20-Apr-24	2% Reduced fat milk	No	Not detected	Not done	Not done	Not done	Not done
20-Apr-24	Fat free milk	No	Not detected	Not done	Not done	Not done	Not done
20-Apr-24	1% Lowfat Milk	Yes	Not detected	Not done	Not done	Not done	Not done
20-Apr-24	Fat free milk	No	Not detected	Not done	Not done	Not done	Not done
20-Apr-24	1% Lowfat Milk	No	4.1	Not detected	Not done	Not done	Not done
20-Apr-24	Fat free milk	No	Not detected	Not done	Not done	Not done	Not done
20-Apr-24	2% Reduced fat milk	No	Not detected	Not done	Not done	Not done	Not done
20-Apr-24	Whole milk	No	Not detected	Not done	Not done	Not done	Not done
20-Apr-24	Fat free milk	No	Not detected	Not done	Not done	Not done	Not done
20-Apr-24	2% Reduced fat milk	No	3.7	Not done	Not detected	Not detected	Not done
20-Apr-24	Half & half	Yes	Not detected	Not done	Not done	Not done	Not done
20-Apr-24	2% Reduced fat milk	No	Not detected	Not done	Not done	Not done	Not done
20-Apr-24	Half & half	Yes	0.6	Not done	Not detected	Not detected	Not done
20-Apr-24	2% Reduced fat milk	No	Not detected	Not done	Not done	Not done	Not done
20-Apr-24	Fat free milk	No	Not detected	Not done	Not done	Not done	Not done
20-Apr-24	Whole milk	No	Not detected	Not done	Not done	Not done	Not done
20-Apr-24	Whole milk	No	Not detected	Not done	Not done	Not done	Not done
20-Apr-24	Whole milk	No	3.9	Not detected	Not done	Not done	Not done
20-Apr-24	2% Reduced fat milk	No	Not detected	Not done	Not done	Not done	Not done
20-Apr-24	1% Lowfat Milk	Yes	3.8	Not done	Not detected	Not detected	Not done
20-Apr-24	Whole milk	No	1.0	Not done	Not detected	Not detected	Not done
20-Apr-24	2% Reduced fat milk	No	3.9	Not detected	Not done	Not done	Not done
20-Apr-24	Half & half	No	2.3	Not done	Not detected	Not detected	Not done
20-Apr-24	2% Reduced fat milk	Yes	2.7	Not done	Not detected	Not detected	Not done
20-Apr-24	1% Lowfat Milk	No	0.8	Not done	Not detected	Not detected	Not done
20-Apr-24	2% Reduced fat milk	Yes	Not detected	Not done	Not done	Not done	Not done
20-Apr-24	Fat free milk	Yes	Not detected	Not done	Not done	Not done	Not done
20-Apr-24	1% Lowfat Milk	No	4.3	Not detected	Not done	Not done	Not done
20-Apr-24	2% Reduced fat milk	No	2.7	Not done	Not detected	Not detected	Not done
20-Apr-24	Whole milk	No	4.0	Not detected	Not done	Not done	Not done
20-Apr-24	Half & half	Yes	2.7	Not done	Not detected	Not detected	Not done
20-Apr-24	2% Reduced fat milk	No	1.5	Not done	Not detected	Not detected	Not done
20-Apr-24	Whole milk	No	1.9	Not done	Not detected	Not detected	Not done
20-Apr-24	2% Reduced fat milk	No	3.5	Not done	Not detected	Not detected	Not done
20-Apr-24	Whole milk	No	4.1	Not detected	Not done	Not done	Not done
20-Apr-24	Fat free milk	No	4.1	Not detected	Not done	Not done	Not done
20-Apr-24	1% Lowfat Milk	No	4.1	Not detected	Not done	Not done	Not done
20-Apr-24	Fat free milk	No	3.5	Not done	Not detected	Not detected	Not done
20-Apr-24	Fat free milk	No	Not detected	Not done	Not done	Not done	Not done
20-Apr-24	1% Lowfat Milk	No	3.1	Not done	Not detected	Not detected	Not done
20-Apr-24	Whole milk	No	Not detected	Not done	Not done	Not done	Not done
20-Apr-24	2% Reduced fat milk	No	Not detected	Not done	Not done	Not done	Not done
20-Apr-24	Fat free milk	Yes	2.7	Not done	Not detected	Not detected	Not done
20-Apr-24	Whole milk	Yes	2.5	Not done	Not detected	Not detected	Not done
20-Apr-24	2% Reduced fat milk	Yes	Not detected	Not done	Not done	Not done	Not done
20-Apr-24	1% Lowfat Milk	No	Not detected	Not done	Not done	Not done	Not done
20-Apr-24	Fat free milk	No	Not detected	Not done	Not done	Not done	Not done
23-Apr-24	Whole milk	No	Not detected	Not done	Not done	Not done	Not done
23-Apr-24	Fat free milk	No	Not detected	Not done	Not done	Not done	Not done
23-Apr-24	Heavy Whipping Cream	Yes	1.4	Not done	Not detected	Not detected	Positive
23-Apr-24	Whole milk	No	Not detected	Not done	Not done	Not done	Not done
23-Apr-24	2% Reduced fat milk	No	Not detected	Not done	Not done	Not done	Not done
23-Apr-24	1% Lowfat Milk	No	Not detected	Not done	Not done	Not done	Not done
23-Apr-24	Fat free milk	No	Not detected	Not done	Not done	Not done	Not done
23-Apr-24	Sour Cream	No	4.2	Not detected	Not done	Not done	Positive
23-Apr-24	Cottage Cheese	No	Not detected	Not done	Not done	Not done	Not done
23-Apr-24	2% Reduced fat milk	No	Not detected	Not done	Not done	Not done	Not done
23-Apr-24	Fat free milk	No	Not detected	Not done	Not done	Not done	Not done
23-Apr-24	Light Cream (non-homogenized)	No	Not detected	Not done	Not done	Not done	Not done
23-Apr-24	Cottage Cheese	No	Not detected	Not done	Not done	Not done	Not done
23-Apr-24	Light Sour Cream	No	Not detected	Not done	Not done	Not done	Not done
23-Apr-24	Whole milk	Yes	Not detected	Not done	Not done	Not done	Not done
23-Apr-24	2% Reduced fat milk	No	Not detected	Not done	Not done	Not done	Not done
23-Apr-24	Fat free milk	No	Not detected	Not done	Not done	Not done	Not done
23-Apr-24	1% Lowfat Milk	No	Not detected	Not done	Not done	Not done	Not done
23-Apr-24	2% Reduced fat milk	No	Not detected	Not done	Not done	Not done	Not done
23-Apr-24	Whole milk	No	Not detected	Not done	Not done	Not done	Not done
23-Apr-24	Whole milk	No	Not detected	Not done	Not done	Not done	Not done
23-Apr-24	2% Reduced fat milk	No	Not detected	Not done	Not done	Not done	Not done
23-Apr-24	Whole milk	Yes	Not detected	Not done	Not done	Not done	Not done
23-Apr-24	2% Reduced fat milk	Yes	Not detected	Not done	Not done	Not done	Not done
23-Apr-24	Half & half	Yes	Not detected	Not done	Not done	Not done	Not done
23-Apr-24	Fat Free Half & half	Yes	Not detected	Not done	Not done	Not done	Not done
23-Apr-24	Whole milk	No	Not detected	Not done	Not done	Not done	Not done
23-Apr-24	Fat free milk	No	Not detected	Not done	Not done	Not done	Not done
23-Apr-24	Half & half	No	Not detected	Not done	Not done	Not done	Not done
23-Apr-24	2% Reduced fat milk	No	Not detected	Not done	Not done	Not done	Not done
23-Apr-24	Cottage Cheese	No	Not detected	Not done	Not done	Not done	Not done
23-Apr-24	Crema Mexicana	No	Not detected	Not done	Not done	Not done	Not done
23-Apr-24	Sour Cream	No	Not detected	Not done	Not done	Not done	Not done
23-Apr-24	Whole milk	No	Not detected	Not done	Not done	Not done	Not done
23-Apr-24	1% Lowfat Milk	No	Not detected	Not done	Not done	Not done	Not done
23-Apr-24	Fat free milk	No	Not detected	Not done	Not done	Not done	Not done
23-Apr-24	2% Reduced fat milk	No	Not detected	Not done	Not done	Not done	Not done
23-Apr-24	Heavy Whipping Cream	No	Not detected	Not done	Not done	Not done	Not done
23-Apr-24	2% Low fat cottage cheese	No	Not detected	Not done	Not done	Not done	Not done
23-Apr-24	Light Sour Cream	No	Not detected	Not done	Not done	Not done	Not done
23-Apr-24	Sour Cream	No	Not detected	Not done	Not done	Not done	Not done
23-Apr-24	Sour Cream	No	Not detected	Not done	Not done	Not done	Not done
23-Apr-24	Heavy Whipping Cream	No	Not detected	Not done	Not done	Not done	Not done
23-Apr-24	Heavy Whipping Cream	No	Not detected	Not done	Not done	Not done	Not done
23-Apr-24	Sour Cream	No	Not detected	Not done	Not done	Not done	Not done
23-Apr-24	2% Low fat cottage cheese	No	Not detected	Not done	Not done	Not done	Not done
23-Apr-24	Whole milk	Yes	Not detected	Not done	Not done	Not done	Not done
23-Apr-24	Whole milk	Yes	Not detected	Not done	Not done	Not done	Not done
23-Apr-24	1% Lowfat Milk	Yes	Not detected	Not done	Not done	Not done	Not done
23-Apr-24	Whole milk	Yes	Not detected	Not done	Not done	Not done	Not done
23-Apr-24	2% Reduced fat milk	No	Not detected	Not done	Not done	Not done	Not done
23-Apr-24	Fat free milk	No	Not detected	Not done	Not done	Not done	Not done
23-Apr-24	Whole milk	No	Not detected	Not done	Not done	Not done	Not done
23-Apr-24	Half & half	Yes	Not detected	Not done	Not done	Not done	Not done
23-Apr-24	Heavy Whipping Cream	Yes	Not detected	Not done	Not done	Not done	Not done
23-Apr-24	Greek Yogurt Drink	No	Not detected	Not done	Not done	Not done	Not done
23-Apr-24	Light Sour Cream	No	Not detected	Not done	Not done	Not done	Not done
23-Apr-24	Sour Cream	No	Not detected	Not done	Not done	Not done	Not done
23-Apr-24	Sour Cream	No	Not detected	Not done	Not done	Not done	Not done
23-Apr-24	Sour Cream	No	1.4	Not done	Not detected	Not detected	Positive
23-Apr-24	Cottage Cheese	No	Not detected	Not done	Not done	Not done	Not done
23-Apr-24	Low fat yogurt	No	Not detected	Not done	Not done	Not done	Not done
23-Apr-24	Low fat yogurt	No	Not detected	Not done	Not done	Not done	Not done
23-Apr-24	Yogurt	No	Not detected	Not done	Not done	Not done	Not done
23-Apr-24	0% greek yogurt	No	Not detected	Not done	Not done	Not done	Not done
23-Apr-24	Non fat yogurt	No	Not detected	Not done	Not done	Not done	Not done
23-Apr-24	Yogurt	No	Not detected	Not done	Not done	Not done	Not done
23-Apr-24	Cultured Creme	No	Not detected	Not done	Not done	Not done	Not done
23-Apr-24	Non fat yogurt	No	Not detected	Not done	Not done	Not done	Not done
23-Apr-24	Skyr	No	Not detected	Not done	Not done	Not done	Not done
23-Apr-24	Non fat yogurt	No	Not detected	Not done	Not done	Not done	Not done
23-Apr-24	Greek Yogurt	No	Not detected	Not done	Not done	Not done	Not done
23-Apr-24	Yogurt	No	Not detected	Not done	Not done	Not done	Not done
23-Apr-24	Yogurt	No	Not detected	Not done	Not done	Not done	Not done
23-Apr-24	Yogurt	No	Not detected	Not done	Not done	Not done	Not done
23-Apr-24	Fat free milk	No	Not detected	Not done	Not done	Not done	Not done
23-Apr-24	Whole milk	No	Not detected	Not done	Not done	Not done	Not done
23-Apr-24	Whole milk	No	Not detected	Not done	Not done	Not done	Not done
23-Apr-24	1% Lowfat Milk	No	Not detected	Not done	Not done	Not done	Not done
23-Apr-24	Fat free milk	No	Not detected	Not done	Not done	Not done	Not done
23-Apr-24	Whole milk	No	Not detected	Not done	Not done	Not done	Not done
23-Apr-24	Whole milk	No	Not detected	Not done	Not done	Not done	Not done
23-Apr-24	Fat free milk	No	Not detected	Not done	Not done	Not done	Not done
23-Apr-24	1% Lowfat Milk	No	Not detected	Not done	Not done	Not done	Not done
23-Apr-24	Whole milk	No	Not detected	Not done	Not done	Not done	Not done
23-Apr-24	Half & half	Yes	Not detected	Not done	Not done	Not done	Not done
23-Apr-24	Half & half	Yes	Not detected	Not done	Not done	Not done	Not done
23-Apr-24	Half & half	Yes	Not detected	Not done	Not done	Not done	Not done
23-Apr-24	Cottage Cheese	No	Not detected	Not done	Not done	Not done	Not done
23-Apr-24	Cottage Cheese	No	Not detected	Not done	Not done	Not done	Not done
23-Apr-24	Cottage Cheese	No	Not detected	Not done	Not done	Not done	Not done
23-Apr-24	2% Reduced fat milk	No	2.5	Not done	Not detected	Not detected	Positive
23-Apr-24	Whole milk	No	1.6	Not done	Not detected	Not detected	Positive
23-Apr-24	1% Lowfat Milk	No	1.6	Not done	Not detected	Not detected	Positive
23-Apr-24	2% Reduced fat milk	No	4.5	Not detected	Not done	Not done	Positive
23-Apr-24	1% Lowfat Milk	No	Not detected	Not done	Not done	Not done	Not done
23-Apr-24	2% Reduced fat milk	No	Not detected	Not done	Not done	Not done	Not done
23-Apr-24	Fat free milk	No	Not detected	Not done	Not done	Not done	Not done
23-Apr-24	2% Reduced fat milk	No	Not detected	Not done	Not done	Not done	Not done
23-Apr-24	Whole milk	No	Not detected	Not done	Not done	Not done	Not done
23-Apr-24	Fat free milk	Yes	Not detected	Not done	Not done	Not done	Not done
23-Apr-24	Whole milk	Yes	Not detected	Not done	Not done	Not done	Not done
23-Apr-24	Heavy Whipping Cream	Yes	Not detected	Not done	Not done	Not done	Not done
23-Apr-24	Sour Cream	No	Not detected	Not done	Not done	Not done	Not done
23-Apr-24	Whole milk	No	2.6	Not done	Not detected	Not detected	Positive
23-Apr-24	Whole milk	No	4.6	Not detected	Not done	Not done	Positive
23-Apr-24	2% Reduced fat milk	No	5.4	Not detected	Not done	Not done	Positive
23-Apr-24	Whole milk	No	Not detected	Not done	Not done	Not done	Not done
23-Apr-24	2% Reduced fat milk	No	Not detected	Not done	Not done	Not done	Not done
23-Apr-24	1% Lowfat Milk	No	Not detected	Not done	Not done	Not done	Not done
23-Apr-24	Fat free milk	No	Not detected	Not done	Not done	Not done	Not done
23-Apr-24	Whole milk	No	4.5	Not detected	Not done	Not done	Positive
23-Apr-24	2% Reduced fat milk	No	4.8	Not detected	Not done	Not done	Positive
23-Apr-24	2% Reduced fat milk	Yes	2.9	Not done	Not detected	Not detected	Positive
23-Apr-24	Half & half	Yes	2.7	Not done	Not detected	Not detected	Positive
23-Apr-24	Whole milk	No	1.3	Not done	Not detected	Not detected	Positive
23-Apr-24	2% Reduced fat milk	No	1.2	Not done	Not detected	Not detected	Positive
23-Apr-24	Fat free milk	No	Not detected	Not done	Not done	Not done	Not done
23-Apr-24	1% Lowfat Milk	No	Not detected	Not done	Not done	Not done	Not done
23-Apr-24	Whole milk	No	Not detected	Not done	Not done	Not done	Not done
23-Apr-24	Whole milk	No	Not detected	Not done	Not done	Not done	Not done
23-Apr-24	2% Reduced fat milk	No	Not detected	Not done	Not done	Not done	Not done
23-Apr-24	2% Reduced fat milk	Yes	Not detected	Not done	Not done	Not done	Not done
23-Apr-24	Whole milk	Yes	Not detected	Not done	Not done	Not done	Not done
23-Apr-24	2% Reduced fat milk	No	Not detected	Not done	Not done	Not done	Not done
23-Apr-24	2% Reduced fat milk	Yes	Not detected	Not done	Not done	Not done	Not done
23-Apr-24	Whole milk	No	Not detected	Not done	Not done	Not done	Not done
23-Apr-24	Heavy Whipping Cream	Yes	Not detected	Not done	Not done	Not done	Not done
23-Apr-24	Heavy Whipping Cream	Yes	Not detected	Not done	Not done	Not done	Not done
23-Apr-24	Cottage Cheese	No	Not detected	Not done	Not done	Not done	Not done
23-Apr-24	Sour Cream	No	Not detected	Not done	Not done	Not done	Not done
23-Apr-24	Sour Cream	No	3.9	Not detected	Not done	Not done	Positive
23-Apr-24	Fat free milk	No	Not detected	Not done	Not done	Not done	Not done
23-Apr-24	2% Reduced fat milk	No	Not detected	Not done	Not done	Not done	Not done
23-Apr-24	Whole Milk	No	Not detected	Not done	Not done	Not done	Not done
23-Apr-24	1% Lowfat Milk	No	Not detected	Not done	Not done	Not done	Not done
23-Apr-24	Whole Milk	No	Not detected	Not done	Not done	Not done	Not done
23-Apr-24	Whole milk	No	Not detected	Not done	Not done	Not done	Not done
23-Apr-24	2% Reduced fat milk	No	Not detected	Not done	Not done	Not done	Not done
23-Apr-24	Half & Half	Yes	Not detected	Not done	Not done	Not done	Not done
23-Apr-24	Heavy Whipping Cream	Yes	2.2	Not done	Not detected	Not detected	Positive
23-Apr-24	Heavy Whipping Cream	Yes	Not detected	Not done	Not done	Not done	Not done
23-Apr-24	2% Low fat cottage cheese	No	Not detected	Not done	Not done	Not done	Not done
23-Apr-24	Sour Cream	No	Not detected	Not done	Not done	Not done	Not done
23-Apr-24	Cottage Cheese	No	Not detected	Not done	Not done	Not done	Not done
23-Apr-24	Sour Cream	No	4.1	Not detected	Not done	Not done	Positive
23-Apr-24	Whole Milk	No	Not detected	Not done	Not done	Not done	Not done
23-Apr-24	2% Reduced fat milk	No	Not detected	Not done	Not done	Not done	Not done
23-Apr-24	Whole Milk	No	Not detected	Not done	Not done	Not done	Not done
23-Apr-24	2% Reduced fat milk	No	Not detected	Not done	Not done	Not done	Not done
23-Apr-24	Whole Milk	No	Not detected	Not done	Not done	Not done	Not done
23-Apr-24	Half & half	Yes	2.1	Not done	Not detected	Not detected	Positive
23-Apr-24	Half & half	Yes	Not detected	Not done	Not done	Not done	Not done
23-Apr-24	Heavy Whipping Cream	Yes	3.1	Not done	Not detected	Not detected	Positive
23-Apr-24	Sour Cream	No	Not detected	Not done	Not done	Not done	Not done
23-Apr-24	Light Sour Cream	No	Not detected	Not done	Not done	Not done	Not done
23-Apr-24	Sour Cream	No	Not detected	Not done	Not done	Not done	Not done
23-Apr-24	Cottage Cheese	No	Not detected	Not done	Not done	Not done	Not done
23-Apr-24	Cottage Cheese	No	Not detected	Not done	Not done	Not done	Not done
23-Apr-24	Whole Milk	No	Not detected	Not done	Not done	Not done	Not done
23-Apr-24	2% Reduced fat milk	No	Not detected	Not done	Not done	Not done	Not done
23-Apr-24	1% Lowfat Milk	No	Not detected	Not done	Not done	Not done	Not done
23-Apr-24	Fat free milk	No	Not detected	Not done	Not done	Not done	Not done
23-Apr-24	Whole Milk	No	Not detected	Not done	Not done	Not done	Not done
23-Apr-24	Whole Milk	No	Not detected	Not done	Not done	Not done	Not done
23-Apr-24	Whole Milk	Yes	2.7	Not done	Not detected	Not detected	Positive
23-Apr-24	Whole Milk	Yes	2.9	Not done	Not detected	Not detected	Positive
23-Apr-24	2% Reduced fat milk	Yes	4.0	Not detected	Not done	Not done	Positive
23-Apr-24	Whole milk	No	Not detected	Not done	Not done	Not done	Not done
23-Apr-24	2% Reduced fat milk	No	Not detected	Not done	Not done	Not done	Not done
23-Apr-24	1% Lowfat Milk	No	Not detected	Not done	Not done	Not done	Not done
23-Apr-24	Fat free milk	No	Not detected	Not done	Not done	Not done	Not done
23-Apr-24	Half & half	Yes	3.4	Not done	Not detected	Not detected	Positive
23-Apr-24	Whole milk	No	Not detected	Not done	Not done	Not done	Not done
23-Apr-24	2% Reduced fat milk	No	Not detected	Not done	Not done	Not done	Not done
23-Apr-24	Half & half	Yes	Not detected	Not done	Not done	Not done	Not done
23-Apr-24	Whole Milk	UHT	Not detected	Not done	Not done	Not done	Not done
23-Apr-24	2% Reduced fat milk	UHT	Not detected	Not done	Not done	Not done	Not done
23-Apr-24	Cottage Cheese	No	Not detected	Not done	Not done	Not done	Not done
23-Apr-24	Cottage Cheese	No	Not detected	Not done	Not done	Not done	Not done
23-Apr-24	Cottage Cheese	No	2.6	Not done	Not detected	Not detected	Positive
23-Apr-24	Cottage Cheese	No	Not detected	Not done	Not done	Not done	Not done
23-Apr-24	Sour Cream	No	Not detected	Not done	Not done	Not done	Not done
23-Apr-24	Sour Cream	No	Not detected	Not done	Not done	Not done	Not done
23-Apr-24	Sour Cream	No	3.5	Not detected	Not done	Not done	Positive
23-Apr-24	Sour Cream	No	Not detected	Not done	Not done	Not done	Not done
23-Apr-24	Crema Mexicana	No	Not detected	Not done	Not done	Not done	Not done
24-Apr-24	Whole Milk	No	4.0	Not detected	Not done	Not done	Positive
24-Apr-24	2% Reduced fat milk	No	2.1	Not done	Not detected	Not detected	Positive
24-Apr-24	1% Lowfat Milk	No	3.9	Not detected	Not done	Not done	Positive
24-Apr-24	Fat free milk	No	Not detected	Not done	Not done	Not done	Not done
24-Apr-24	Whole Milk	No	Not detected	Not done	Not done	Not done	Not done
24-Apr-24	2% Reduced fat milk	No	Not detected	Not done	Not done	Not done	Not done
24-Apr-24	Fat free milk	No	Not detected	Not done	Not done	Not done	Not done
24-Apr-24	Cottage Cheese	No	Not detected	Not done	Not done	Not done	Not done
24-Apr-24	2% Low fat cottage cheese	No	Not detected	Not done	Not done	Not done	Not done
24-Apr-24	1% lowfat cottage cheese	No	Not detected	Not done	Not done	Not done	Not done
24-Apr-24	Sour Cream	No	Not detected	Not done	Not done	Not done	Not done
24-Apr-24	Sour Cream	No	Not detected	Not done	Not done	Not done	Not done
24-Apr-24	Light Sour Cream	No	Not detected	Not done	Not done	Not done	Not done
24-Apr-24	Sour Cream	No	Not detected	Not done	Not done	Not done	Not done
